# A prospective exposed-unexposed cohort study comparing time-to-pregnancy in patients with previous breast cancer and controls from a collaborative research network: results after three years of follow-up

**DOI:** 10.1101/2025.01.08.25320208

**Authors:** Anne-Sophie Hamy, Agathe Chabassier, Clara Sebbag, Christine Rousset-Jablonski, Clémentine Berkach, Isabelle Ray-Coquard, Laura Sablone, Lauren Darrigues, Elise Dumas, Angélique Bobrie, William Jacot, Marc Espié, Sylvie Giacchetti, Floriane Jochum, Aullène Toussaint, Geneviève Plu-Bureau, Lorraine Maitrot-Mantelet, Anne Gompel, Paul Gougis, Raphaëlle Bas, Christine Decanter, Bernard Asselain, Charles Coutant, Lili Sohn, Guillemette Jacob, Florence Coussy, Fabien Reyal, on the behalf of the Seintinelles Research Network

## Abstract

**Importance:** Data on fertility after breast cancer (BC) relative to the general population are lacking.

*Objective:* To compare the time-to-pregnancy between women with and without prior BC seeking to become pregnant.

*Design:* Prospective exposed-unexposed cohort study. Women were included from March 13, 2018 to June 27, 2019. Data were collected every six months via online questionnaires for up to three years.

*Setting:* Participants were recruited through the French collaborative network for cancer research Seintinelles*.

*Participants:* Exposed women (cases) were women aged 18-43 years with a history of localized BC who had completed treatment, without relapse. Unexposed women (controls) were women of the same age group with no history of BC.

**Exposure(s):** The exposure of interest was a prior history of BC.

**Main Outcome(s) and Measure(s):** The primary endpoint was time-to-pregnancy. The hypothesis tested was formulated before data collection. Secondary endpoints included the use of ART, including the use of cryopreserved material, factors associated with time-to-pregnancy, and pregnancy and neonatal outcomes. Statistical analysis was based on Kaplan-Meier survival analysis and multivariate Cox proportional-hazards models with adjustment for confounding factors by inverse probability of treatment weighting (IPTW).

*Results:* We enrolled 4351 women in this study. Follow-up data were available for 642 women (76 cases, 566 controls) who sought to become pregnant during the study period. Median time-to-pregnancy was 5 months (95% CI: 3 months to 7 months) for cases and 3 months (95% CI: 2 months to 5 months) for adjusted controls, with no significant difference between the groups (*p*=0.34). Cases were more likely to resort to the use of ART than controls (RR=13.9, 95% CI [2.2- 154.6]), but time-to-pregnancy was similar in cases and controls, with and without ART use. Time-to-pregnancy was influenced by factors such as age, parity, menstrual cycle regularity, BMI, and ART, but not by prior BC. Pregnancy and neonatal outcomes did not differ significantly between cases and controls.

**Conclusions and Relevance:** Time-to-pregnancy, in women seeking to become pregnant, was similar for women with and without a history of BC, raising hopes for women with BC wishing to have children.
