## Supplementary material for "A prospective exposed-unexposed cohort study comparing time-to-pregnancy in patients with previous breast cancer and controls from a collaborative research network: results after three years of follow-up": Table S1

### Sheet: TableS1
Variable	Class	Cases (n=76)	Controls (n=566)	Total (n=642)	p
Age at inclusion (years)		35.0 [32.0-37.0]	30.0 [28.0-33.0]	31.0 [28.0-33.0]	<0.001
Age started trying to get pregnant (years)		35.0 [33.0-38.0]	31.0 [29.0-34.0]	31.5 [29.0-34.0]	<0.001
Time from BC diagnosis to first attempt to get pregnant (months)		43.0 [33.5-61.5]
BMI, by class (kg/m2)	Normal weight	59 (77.6%)	394 (69.6%)	453 (70.6%)	0.386
	Underweight	2 (2.6%)	28 (4.9%)	30 (4.7%)
	Pre-obesity	8 (10.5%)	97 (17.1%)	105 (16.4%)
	Obesity	7 (9.2%)	47 (8.3%)	54 (8.4%)
Educational level	High school or lower	4 (5.3%)	23 (4.1%)	27 (4.2%)	0.548
	University	72 (94.7%)	543 (95.9%)	615 (95.8%)
Profession (class)	Intermediate	26 (34.2%)	207 (36.6%)	233 (36.3%)	0.725
	Low socioprofessional category or unemployed	10 (13.2%)	58 (10.2%)	68 (10.6%)
	Superior	40 (52.6%)	301 (53.2%)	341 (53.1%)
Marital status (current)	Single	8 (10.5%)	56 (9.9%)	64 (10.0%)	0.863
	Couple	68 (89.5%)	510 (90.1%)	578 (90.0%)
Smoking status	Never	41 (53.9%)	374 (66.1%)	415 (64.6%)	0.022
	Current	6 (7.9%)	59 (10.4%)	65 (10.1%)
	Former	29 (38.2%)	133 (23.5%)	162 (25.2%)
Comorbid conditions	No	58 (76.3%)	415 (73.3%)	473 (73.7%)	0.578
	Yes	18 (23.7%)	151 (26.7%)	169 (26.3%)
Comedication	Yes	12 (15.8%)	95 (16.8%)	107 (16.7%)	0.827
	No	64 (84.2%)	471 (83.2%)	535 (83.3%)
Menstrual cycle length (at inclusion)	Normal	63 (82.9%)	413 (73%)	476 (74.1%)	0.083
	Short	4 (5.3%)	27 (4.8%)	31 (4.8%)
	Long	8 (10.5%)	63 (11.1%)	71 (11.1%)
	None	0 (0%)	11 (1.9%)	11 (1.7%)
	Not known	1 (1.3%)	52 (9.2%)	53 (8.3%)
Menstrual cycle regularity (at inclusion)	Regular	68 (89.5%)	420 (74.2%)	488 (76%)	<0.001
	Irregular	8 (10.5%)	85 (15.0%)	93 (14.5%)
	None	0 (0%)	61 (10.8%)	61 (9.5%)
Prior gynecological surgery	No	62 (81.6%)	498 (88.0%)	566 (88.2%)	0.116
	Yes	14 (18.4%)	68 (12.0%)	82 (12.8%)
Prior breast disease	No	58 (76.3%)	510 (90.1%)	568 (88.5%)	<0.001
	Yes	18 (23.7%)	56 (9.9%)	74 (11.5%)
Prior pregnancy	No	30 (39.5%)	230 (40.6%)	260 (40.5%)	0.846
	Yes	46 (60.5%)	336 (59.4%)	382 (59.5%)
Number of children	0	43 (56.6%)	315 (55.7%)	358 (55.8%)	0.879
	1	25 (32.9%)	179 (31.6%)	204 (31.8%)
	More than 1	8 (10.5%)	72 (12.7%)	80 (12.5%)
History of infertility	Yes	11 (14.5%)	47 (8.3%)	58 (9.0%)	0.078
	No	65 (85.5%)	519 (91.7%)	584 (91.0%)
Prior use of ART	No	75 (98.7%)	551 (97.3%)	626 (97.5%)	0.708
	Yes	1 (0.0132%)	15 (0.0265%)	16 (0.0249%)
Chemotherapy	No	13 (17.1%)
	Yes	63 (82.9%)
	Inferior or equal to 6	27 (35.5)
	Superior or equal to 7	36 (47.4%)
Hormonotherapy	No	33 (43.4%)
	Yes	43 (56.6%)
Early premature stop ET	No	31 (72.1%)
	Yes	45 (27.9%)
Fertility preservation procedure	Yes	45 (59.2%)
	oocytes	30 (39.5%)
	embryos	12 (15.8%)
	ovarian cortex cryopreservation	3 (3.95%)
	No	19 (40.8%)
